# Post-pandemic social contact patterns in the United Kingdom: the Reconnect survey

**DOI:** 10.1101/2025.08.13.25333584

**Authors:** Lucy Goodfellow, Billy J. Quilty, Kevin van Zandvoort, W. John Edmunds

## Abstract

Close-contact and respiratory infectious diseases are spread through social interactions, which were affected by the COVID-19 pandemic and wider demographic and cultural changes. To estimate post-pandemic social contact patterns in the United Kingdom, we conducted a cross-sectional survey of 13,238 participants from November 2024 to March 2025. We calculated the mean number of daily contacts and contact matrices stratified by age, ethnicity, and socioeconomic status (SES). The mean number of daily contacts was 9.11 (95% confidence interval (CI): 8.73 - 9.50). Age-assortativity was high, while assortativity between ethnic groups was strongest in the home, and between SES groups in the workplace. In a novel respiratory pathogen outbreak, we found 2.29 times higher infection risk for Black people compared to White (95% CI: 2.08-2.55). This study provides crucial data to inform post-pandemic models of infectious disease transmission, and incorporate ethnicity and SES into such models.
