## Supplementary File 2 for "Post-pandemic social contact patterns in the United Kingdom: the Reconnect survey"

### Sheet: One-way Analyses
Analysis	Group	Infection Share (95% CI)	Risk Ratio (95% CI)
Age only	0-4	6.2% (5.8-6.6)	1.56 (1.43-1.72)
Age only	5-9	9.8% (9.2-10.5)	2.28 (2.07-2.53)
Age only	10-14	7.6% (7.1-8.1)	1.73 (1.57-1.89)
Age only	15-19	5.5% (5.2-5.8)	1.32 (1.22-1.44)
Age only	20-24	5.9% (5.6-6.2)	1.34 (1.24-1.45)
Age only	25-29	8.3% (8.0-8.6)	1.74 (1.62-1.87)
Age only	30-34	9.3% (9.0-9.7)	1.84 (1.71-1.98)
Age only	35-39	8.3% (8.0-8.6)	1.71 (1.60-1.83)
Age only	40-44	7.6% (7.3-7.9)	1.66 (1.56-1.77)
Age only	45-49	6.2% (5.9-6.4)	1.33 (1.25-1.42)
Age only	50-54	5.9% (5.6-6.2)	1.17 (1.09-1.24)
Age only	55-59	4.8% (4.5-5.1)	0.98 (0.92-1.04)
Age only	60-64	4.2% (4.0-4.5)	1.00 (1.00-1.00)
Age only	65-69	3.1% (2.9-3.3)	0.87 (0.80-0.93)
Age only	70-74	2.8% (2.6-3.0)	0.76 (0.70-0.83)
Age only	75+	4.5% (4.2-4.9)	0.72 (0.66-0.79)
Ethnicity only	Asian	8.5% (7.9-9.1)	0.98 (0.90-1.06)
Ethnicity only	Black	8.7% (7.9-9.5)	2.29 (2.06-2.55)
Ethnicity only	Mixed/Other	6.3% (5.7-7.0)	1.35 (1.21-1.52)
Ethnicity only	White	76.5% (75.2-77.9)	1.00 (1.00-1.00)
NS-SeC only	1	7.6% (7.3-7.9)	1.00 (1.00-1.00)
NS-SeC only	2	15.1% (14.6-15.6)	1.36 (1.29-1.44)
NS-SeC only	3	7.0% (6.6-7.3)	1.16 (1.09-1.24)
NS-SeC only	4	5.0% (4.6-5.4)	0.85 (0.78-0.93)
NS-SeC only	5	2.3% (2.1-2.6)	0.81 (0.72-0.91)
NS-SeC only	6	8.9% (8.4-9.4)	1.52 (1.41-1.64)
NS-SeC only	7	6.7% (6.2-7.1)	1.07 (0.99-1.16)
NS-SeC only	Retired	9.1% (8.6-9.6)	0.64 (0.60-0.69)
NS-SeC only	Student	4.9% (4.3-5.6)	2.17 (1.90-2.49)
NS-SeC only	Under 17	27.8% (26.7-28.9)	1.42 (1.33-1.51)
NS-SeC only	Unemployed	5.7% (5.4-6.0)	1.60 (1.50-1.71)
Gender only	Female	53.8% (53.2-54.4)	1.00 (1.00-1.00)
Gender only	Male	46.2% (45.6-46.8)	0.89 (0.87-0.92)

### Sheet: Age x Ethnicity
Group	Infection Share (95% CI)	Risk Ratio (95% CI)
0-4, Asian	0.5% (0.4-0.6)	0.71 (0.57-0.87)
0-4, Black	0.6% (0.6-0.7)	2.13 (1.80-2.47)
0-4, Mixed/Other	0.8% (0.6-1.1)	1.35 (1.00-1.81)
0-4, White	4.3% (3.9-4.8)	1.00 (1.00-1.00)
10-14, Asian	0.7% (0.5-0.8)	0.75 (0.62-0.91)
10-14, Black	0.8% (0.7-1.0)	1.94 (1.65-2.28)
10-14, Mixed/Other	0.9% (0.6-1.3)	1.38 (0.98-2.02)
10-14, White	5.4% (5.1-5.8)	1.00 (1.00-1.00)
15-19, Asian	0.6% (0.5-0.7)	0.89 (0.76-1.04)
15-19, Black	0.5% (0.4-0.7)	1.63 (1.33-2.01)
15-19, Mixed/Other	0.5% (0.4-0.6)	1.12 (0.87-1.43)
15-19, White	4.1% (3.8-4.4)	1.00 (1.00-1.00)
20-24, Asian	0.7% (0.6-0.8)	1.02 (0.89-1.19)
20-24, Black	0.6% (0.5-0.6)	2.02 (1.74-2.31)
20-24, Mixed/Other	0.5% (0.4-0.6)	1.20 (0.95-1.52)
20-24, White	4.3% (4.0-4.6)	1.00 (1.00-1.00)
25-29, Asian	0.8% (0.8-0.9)	1.08 (0.96-1.21)
25-29, Black	0.9% (0.8-1.0)	2.88 (2.54-3.28)
25-29, Mixed/Other	0.7% (0.6-0.8)	1.60 (1.36-1.87)
25-29, White	5.7% (5.5-6.0)	1.00 (1.00-1.00)
30-34, Asian	1.0% (0.9-1.1)	0.96 (0.83-1.10)
30-34, Black	0.8% (0.8-0.9)	2.32 (2.06-2.60)
30-34, Mixed/Other	0.6% (0.5-0.7)	1.17 (0.95-1.40)
30-34, White	6.9% (6.6-7.2)	1.00 (1.00-1.00)
35-39, Asian	0.8% (0.7-0.9)	0.76 (0.66-0.87)
35-39, Black	0.8% (0.7-0.9)	2.22 (1.94-2.53)
35-39, Mixed/Other	0.6% (0.5-0.7)	1.32 (1.08-1.60)
35-39, White	6.2% (5.9-6.5)	1.00 (1.00-1.00)
40-44, Asian	0.8% (0.7-0.9)	0.80 (0.68-0.94)
40-44, Black	0.6% (0.5-0.7)	1.63 (1.39-1.94)
40-44, Mixed/Other	0.4% (0.3-0.5)	1.01 (0.81-1.21)
40-44, White	5.9% (5.6-6.1)	1.00 (1.00-1.00)
45-49, Asian	0.6% (0.5-0.6)	0.89 (0.77-1.02)
45-49, Black	0.5% (0.4-0.6)	1.84 (1.47-2.24)
45-49, Mixed/Other	0.3% (0.2-0.3)	1.12 (0.87-1.41)
45-49, White	4.8% (4.6-5.1)	1.00 (1.00-1.00)
5-9, Asian	0.7% (0.6-0.8)	0.57 (0.47-0.68)
5-9, Black	1.0% (0.9-1.1)	1.96 (1.72-2.23)
5-9, Mixed/Other	0.9% (0.7-1.1)	0.98 (0.80-1.19)
5-9, White	7.1% (6.5-7.7)	1.00 (1.00-1.00)
50-54, Asian	0.5% (0.4-0.6)	1.11 (0.93-1.32)
50-54, Black	0.4% (0.3-0.4)	1.43 (1.10-1.81)
50-54, Mixed/Other	0.2% (0.2-0.4)	1.25 (0.82-1.90)
50-54, White	4.9% (4.6-5.1)	1.00 (1.00-1.00)
55-59, Asian	0.3% (0.2-0.4)	1.11 (0.88-1.37)
55-59, Black	0.3% (0.2-0.4)	1.56 (1.09-2.10)
55-59, Mixed/Other	0.1% (0.1-0.1)	0.84 (0.63-1.09)
55-59, White	4.1% (3.9-4.3)	1.00 (1.00-1.00)
60-64, Asian	0.2% (0.1-0.2)	0.71 (0.53-0.94)
60-64, Black	0.2% (0.1-0.4)	1.97 (1.17-3.24)
60-64, Mixed/Other	0.1% (0.1-0.2)	1.24 (0.80-1.71)
60-64, White	3.7% (3.5-3.9)	1.00 (1.00-1.00)
65-69, Asian	0.1% (0.1-0.1)	0.57 (0.35-0.84)
65-69, Black	0.1% (0.1-0.1)	2.24 (1.03-2.78)
65-69, Mixed/Other	0.0% (0.0-0.1)	0.60 (0.29-1.03)
65-69, White	2.8% (2.6-3.0)	1.00 (1.00-1.00)
70-74, Asian	0.1% (0.0-0.1)	0.75 (0.50-1.03)
70-74, Black	0.0% (0.0-0.1)	1.61 (0.33-2.68)
70-74, Mixed/Other	0.0% (0.0-0.1)	1.22 (0.41-2.66)
70-74, White	2.5% (2.4-2.7)	1.00 (1.00-1.00)
75+, Asian	0.1% (0.0-0.1)	0.64 (0.26-1.08)
75+, Black	0.1% (0.0-0.1)	0.83 (0.30-1.17)
75+, Mixed/Other	0.0% (0.0-0.0)	0.20 (0.07-0.35)
75+, White	4.1% (3.8-4.5)	1.00 (1.00-1.00)

### Sheet: Age x NS-SeC
Group	Infection Share (95% CI)	Risk Ratio (95% CI)
20-24, 1	0.2% (0.2-0.3)	1.00 (1.00-1.00)
20-24, 2	0.8% (0.7-0.9)	1.45 (1.19-1.78)
20-24, 3	0.6% (0.5-0.7)	1.20 (0.96-1.49)
20-24, 4	0.2% (0.2-0.2)	1.11 (0.86-1.40)
20-24, 5	0.2% (0.2-0.3)	1.01 (0.73-1.35)
20-24, 6	0.9% (0.8-1.0)	1.62 (1.29-2.00)
20-24, 7	0.6% (0.5-0.7)	1.21 (0.95-1.51)
25-29, 1	0.8% (0.7-0.9)	1.00 (1.00-1.00)
25-29, 2	1.8% (1.7-2.0)	1.38 (1.24-1.55)
25-29, 3	0.8% (0.7-0.9)	1.15 (1.00-1.33)
25-29, 4	0.4% (0.4-0.5)	1.12 (0.93-1.32)
25-29, 5	0.3% (0.2-0.3)	0.83 (0.60-1.12)
25-29, 6	1.1% (1.0-1.2)	1.69 (1.45-1.96)
25-29, 7	0.7% (0.6-0.8)	1.18 (0.98-1.41)
30-34, 1	1.0% (0.9-1.1)	1.00 (1.00-1.00)
30-34, 2	2.3% (2.1-2.5)	1.51 (1.34-1.71)
30-34, 3	0.8% (0.8-0.9)	1.23 (1.07-1.40)
30-34, 4	0.8% (0.5-1.2)	1.26 (0.90-1.95)
30-34, 5	0.4% (0.2-0.7)	1.06 (0.61-2.02)
30-34, 6	1.1% (1.0-1.3)	1.74 (1.50-2.03)
30-34, 7	0.7% (0.6-0.8)	1.07 (0.88-1.30)
35-39, 1	1.0% (0.9-1.1)	1.00 (1.00-1.00)
35-39, 2	2.2% (1.9-2.6)	1.57 (1.31-1.93)
35-39, 3	0.8% (0.8-0.9)	1.33 (1.16-1.52)
35-39, 4	0.7% (0.6-0.8)	1.06 (0.88-1.27)
35-39, 5	0.2% (0.2-0.3)	0.70 (0.56-0.86)
35-39, 6	1.0% (0.9-1.2)	1.84 (1.57-2.16)
35-39, 7	0.6% (0.5-0.7)	1.03 (0.84-1.26)
40-44, 1	1.1% (0.9-1.2)	1.00 (1.00-1.00)
40-44, 2	1.8% (1.6-2.0)	1.30 (1.12-1.51)
40-44, 3	0.7% (0.6-0.7)	1.07 (0.91-1.26)
40-44, 4	0.5% (0.4-0.7)	0.78 (0.60-0.99)
40-44, 5	0.3% (0.2-0.3)	0.83 (0.65-1.04)
40-44, 6	1.0% (0.9-1.1)	1.75 (1.49-2.06)
40-44, 7	0.6% (0.5-0.7)	1.03 (0.85-1.26)
45-49, 1	0.9% (0.8-1.1)	1.00 (1.00-1.00)
45-49, 2	1.4% (1.3-1.6)	1.19 (0.99-1.41)
45-49, 3	0.6% (0.6-0.8)	1.09 (0.89-1.36)
45-49, 4	0.7% (0.4-1.3)	1.00 (0.56-1.94)
45-49, 5	0.3% (0.2-0.3)	0.87 (0.62-1.18)
45-49, 6	0.9% (0.7-1.1)	1.65 (1.30-2.05)
45-49, 7	0.7% (0.6-0.8)	1.10 (0.89-1.33)
50-54, 1	0.7% (0.6-0.9)	1.00 (1.00-1.00)
50-54, 2	1.4% (1.2-1.6)	1.35 (1.03-1.69)
50-54, 3	0.7% (0.6-0.8)	1.17 (0.87-1.46)
50-54, 4	0.5% (0.4-0.7)	0.82 (0.58-1.11)
50-54, 5	0.2% (0.2-0.3)	0.86 (0.59-1.17)
50-54, 6	0.8% (0.7-0.9)	1.47 (1.10-1.83)
50-54, 7	0.6% (0.5-0.8)	1.00 (0.71-1.34)
55-59, 1	0.6% (0.5-0.7)	1.00 (1.00-1.00)
55-59, 2	1.0% (0.9-1.1)	1.19 (0.98-1.42)
55-59, 3	0.6% (0.5-0.7)	1.16 (0.95-1.42)
55-59, 4	0.4% (0.3-0.5)	0.72 (0.52-1.00)
55-59, 5	0.2% (0.1-0.3)	0.92 (0.56-1.38)
55-59, 6	0.9% (0.6-1.5)	1.73 (1.13-2.99)
55-59, 7	0.6% (0.5-0.8)	1.08 (0.81-1.37)
60-64, 1	0.4% (0.3-0.5)	1.00 (1.00-1.00)
60-64, 2	0.8% (0.7-0.9)	1.24 (0.99-1.57)
60-64, 3	0.5% (0.4-0.6)	1.24 (0.93-1.65)
60-64, 4	0.4% (0.3-0.6)	0.96 (0.59-1.51)
60-64, 5	0.2% (0.1-0.2)	0.84 (0.48-1.26)
60-64, 6	0.8% (0.6-1.2)	1.81 (1.24-2.85)
60-64, 7	0.7% (0.4-1.1)	1.37 (0.80-2.27)

### Sheet: Age x Gender
Group	Infection Share (95% CI)	Risk Ratio (95% CI)
0-4, Female	3.2% (2.9-3.5)	1.00 (1.00-1.00)
0-4, Male	3.0% (2.8-3.3)	0.91 (0.82-1.00)
10-14, Female	4.0% (3.7-4.3)	1.00 (1.00-1.00)
10-14, Male	3.7% (3.4-4.0)	0.89 (0.81-0.97)
15-19, Female	2.7% (2.5-2.9)	1.00 (1.00-1.00)
15-19, Male	2.8% (2.6-3.0)	0.98 (0.89-1.10)
20-24, Female	3.3% (3.1-3.5)	1.00 (1.00-1.00)
20-24, Male	2.5% (2.3-2.7)	0.76 (0.70-0.83)
25-29, Female	4.5% (4.3-4.7)	1.00 (1.00-1.00)
25-29, Male	3.8% (3.5-4.0)	0.87 (0.81-0.92)
30-34, Female	5.1% (4.9-5.3)	1.00 (1.00-1.00)
30-34, Male	4.2% (3.9-4.4)	0.88 (0.82-0.94)
35-39, Female	4.4% (4.2-4.6)	1.00 (1.00-1.00)
35-39, Male	3.9% (3.7-4.0)	0.93 (0.87-0.99)
40-44, Female	4.1% (3.9-4.4)	1.00 (1.00-1.00)
40-44, Male	3.4% (3.2-3.7)	0.87 (0.81-0.94)
45-49, Female	3.3% (3.1-3.5)	1.00 (1.00-1.00)
45-49, Male	2.8% (2.7-3.0)	0.87 (0.80-0.93)
5-9, Female	4.8% (4.4-5.2)	1.00 (1.00-1.00)
5-9, Male	5.0% (4.6-5.4)	0.99 (0.91-1.06)
50-54, Female	3.2% (3.0-3.4)	1.00 (1.00-1.00)
50-54, Male	2.6% (2.5-2.8)	0.86 (0.79-0.94)
55-59, Female	2.6% (2.4-2.8)	1.00 (1.00-1.00)
55-59, Male	2.2% (2.1-2.4)	0.90 (0.82-0.99)
60-64, Female	2.4% (2.2-2.5)	1.00 (1.00-1.00)
60-64, Male	1.9% (1.8-2.0)	0.83 (0.75-0.92)
65-69, Female	1.8% (1.6-2.0)	1.00 (1.00-1.00)
65-69, Male	1.3% (1.2-1.4)	0.79 (0.71-0.87)
70-74, Female	1.6% (1.4-1.7)	1.00 (1.00-1.00)
70-74, Male	1.3% (1.1-1.4)	0.89 (0.79-1.00)
75+, Female	2.8% (2.5-3.1)	1.00 (1.00-1.00)
75+, Male	1.9% (1.7-2.1)	0.90 (0.79-1.01)

### Sheet: Ethnicity x NS-SeC
Group	Infection Share (95% CI)	Risk Ratio (95% CI)
Asian, 1	0.7% (0.6-0.8)	1.06 (0.91-1.22)
Asian, 2	1.3% (1.1-1.6)	1.26 (1.08-1.49)
Asian, 3	0.5% (0.4-0.6)	1.01 (0.85-1.19)
Asian, 4	0.6% (0.5-0.8)	1.74 (1.37-2.18)
Asian, 5	0.2% (0.1-0.3)	1.51 (1.06-2.03)
Asian, 6	0.9% (0.8-1.1)	1.33 (1.11-1.59)
Asian, 7	0.6% (0.5-0.8)	1.30 (0.93-1.78)
Asian, Retired	0.2% (0.2-0.3)	0.00 (0.00-0.00)
Asian, Student	1.2% (0.9-1.6)	1.03 (0.77-1.41)
Asian, Under 17	1.6% (1.3-1.8)	0.00 (0.00-0.00)
Asian, Unemployed	0.8% (0.7-1.1)	0.70 (0.53-0.96)
Black, 1	0.5% (0.4-0.6)	2.72 (2.29-3.23)
Black, 2	1.3% (1.1-1.5)	2.43 (2.10-2.79)
Black, 3	0.5% (0.4-0.6)	2.14 (1.81-2.54)
Black, 4	0.3% (0.3-0.4)	2.79 (2.15-3.59)
Black, 5	0.1% (0.1-0.2)	2.20 (1.44-3.08)
Black, 6	0.8% (0.7-0.9)	1.95 (1.64-2.30)
Black, 7	0.6% (0.5-0.7)	2.39 (1.93-2.93)
Black, Retired	0.3% (0.2-0.5)	0.00 (0.00-0.00)
Black, Student	0.8% (0.6-1.1)	1.44 (1.03-1.90)
Black, Under 17	2.1% (1.8-2.4)	0.00 (0.00-0.00)
Black, Unemployed	0.5% (0.4-0.7)	1.38 (1.11-1.70)
Mixed/Other, 1	0.5% (0.4-0.6)	1.65 (1.35-2.04)
Mixed/Other, 2	0.8% (0.7-1.0)	1.61 (1.36-1.92)
Mixed/Other, 3	0.3% (0.2-0.3)	1.31 (1.05-1.58)
Mixed/Other, 4	0.3% (0.2-0.4)	1.58 (1.04-2.21)
Mixed/Other, 5	0.1% (0.0-0.1)	1.07 (0.51-1.74)
Mixed/Other, 6	0.5% (0.4-0.6)	1.75 (1.38-2.13)
Mixed/Other, 7	0.4% (0.3-0.5)	1.39 (1.03-1.81)
Mixed/Other, Retired	0.1% (0.1-0.2)	0.00 (0.00-0.00)
Mixed/Other, Student	1.0% (0.4-2.7)	1.44 (0.66-4.07)
Mixed/Other, Under 17	1.9% (1.5-2.5)	0.00 (0.00-0.00)
Mixed/Other, Unemployed	0.3% (0.2-0.4)	0.64 (0.48-0.85)
White, 1	6.3% (5.9-6.7)	1.00 (1.00-1.00)
White, 2	13.8% (13.1-14.5)	1.00 (1.00-1.00)
White, 3	6.6% (6.1-7.1)	1.00 (1.00-1.00)
White, 4	4.0% (3.6-4.4)	1.00 (1.00-1.00)
White, 5	2.1% (1.9-2.4)	1.00 (1.00-1.00)
White, 6	8.4% (7.7-9.0)	1.00 (1.00-1.00)
White, 7	6.1% (5.6-6.6)	1.00 (1.00-1.00)
White, Retired	4.8% (4.3-5.4)	0.00 (0.00-0.00)
White, Student	4.9% (4.0-5.9)	1.00 (1.00-1.00)
White, Under 17	14.6% (13.4-15.8)	0.00 (0.00-0.00)
White, Unemployed	5.5% (5.1-5.9)	1.00 (1.00-1.00)

### Sheet: README
Information	Description
Data Source	UK Contact Survey stratified next-generation matrix analysis
Analysis Method	Bootstrap resampling with stratified NGM calculation
Bootstrap Iterations	N=1000
Reference Groups	White ethnicity, NS-SeC 1, Female gender
Confidence Intervals	95% confidence intervals from bootstrap distribution
Date Generated	2025-08-12
Sheet Contents:
- One-way Analyses	Univariable analyses by demographic group (Age, Ethnicity, NS-SeC, Gender)
- Age x Ethnicity	Two-way analysis: Age (5-year bands) × Ethnicity
- Age x NS-SeC	Two-way analysis: Age (5-year bands) × NS-SeC
- Age x Gender	Two-way analysis: Age (5-year bands) × Gender
- Ethnicity x NS-SeC	Two-way analysis: Ethnicity × NS-SeC (no age stratification)
